# Clinical and genetic insights of Parkinson’s Disease in a Mexican cohort: highlighting Latino’s diversity

**DOI:** 10.1101/2023.08.28.23294700

**Authors:** Alejandra Lázaro-Figueroa, Paula Reyes-Pérez, Eugenia Morelos-Figaredo, Carlos M. Guerra-Galicia, Ingrid Estrada-Bellmann, Karla Salinas-Barboza, Yamil Matuk-Pérez, Nadia A. Gandarilla-Martínez, Dante Oropeza, Ulises Caballero-Sánchez, Pablo Montés-Alcántara, Araliz López-Pintor, Ana P. Angulo-Arrieta, Victor Flores-Ocampo, Ian M. Espinosa-Méndez, Alejandra Zayas-Del Moral, Edith Gaspar-Martínez, Damaris Vazquez-Guevara, Mayela Rodríguez-Violante, Emily Waldo, Thiago P. Leal, Miguel Inca-Martinez, Ignacio F. Mata, Sarael Alcauter, Miguel E. Rentería, Alejandra Medina-Rivera, Alejandra E. Ruiz-Contreras, the Mexican Parkinson’s Research Network (MEX-PD) and the Latin American Research Consortium on the Genetics of Parkinson’s Disease (LARGE-PD)

**Author notes:** Corresponding authors Sarael Alcauter, Instituto de Neurobiología, Universidad Nacional Autónoma de México, Alejandra Medina-Rivera, Laboratorio Internacional de Investigación sobre el Genoma Humano, Universidad Nacional Autónoma de México, Alejandra E. Ruiz-Contreras, Laboratorio de Neurogenómica Cognitiva, Facultad de Psicología Facultad de Psicología, Universidad Nacional Autónoma de México. These authors contributed equally to this work (Alejandra Lázaro-Figueroa, Paula Reyes-Pérez). These authors jointly led and supervised the research.

## Abstract

**Objective:** This study aims to describe the establishment of the Mexican Parkinson’s Research Network (MEX-PD), a consortium dedicated to investigating the clinical, genetic, environmental, and neurophysiological underpinnings of phenotypic diversity in Mexican Parkinson’s disease (PD) patients and to present preliminary clinical and genetic outcomes.

**Methods:** PD patients and control participants were recruited from medical centers across Mexico. The initial recruitment phase involved comprehensive neurological evaluations, cognitive assessments, and DNA collection. We conducted classical statistical analyses on clinical variables. Secondly, following genotyping with NeuroBooster array, quality control and imputation, preliminary analysis of ancestry composition, allele frequency calculation and association analysis was carried out for 294 samples.

**Results:** The cohort consisted of 530 control participants and 470 PD patients, with a mean age of diagnosis of 59.9 ± 11.52 years. Among the PD patients, 21.2% were identified as having early-onset PD (<50 years old). Ancestry composition analysis revealed that the main components were European (49.8% in cases and 42.4% in controls) and Native American (46.1% in cases and 54.3% in controls). Variants in genes such as *NOTCH*, *LRRK2*, *MTHFR* and *KPNA1* emerged as relevant to be prioritized in future studies.

**Conclusions:** The MEX-PD consortium will contribute to the understanding of PD within the Mexican population. The data collected will enable a deeper comprehension of the specific contributions of genetic and environmental factors to these outcomes.

**Significance:** This research advocates for the development of personalized treatments and aims to improve the quality of life for Mexican PD patients.
