## Supplementary Tables for "Clinical and genetic insights of Parkinson’s Disease in a Mexican cohort: highlighting Latino’s diversity"

### Sheet: SupplementaryTable 1
Supplementary Table 1. Questionnaires and instruments.
Demographic data
Demographic questionnaire	This questionnaire collects demographic information and a history of PD in the family. In addition, for those who are patients, information is collected about their medication and motor and non-motor symptoms.
Environmental assessment
Environmental exposures	Collect information about the source of the water they have consumed, exposure to pesticides, heavy metals, consumption of tobacco, alcohol, caffeine, non-steroidal anti-inflammatory drugs and having had head injuries.
Clinical assessment
Movement Disorder Society–Unified Parkinson’s Disease Rating Scale(Goetz, C. G. , Tilley, B. C. , Shaftman, S. R. , Stebbins, G. T. , Fahn, S. , Martinez-Martin, P. , Poewe, W. , Sampaio, C. , Stern, M. B. , Dodel, R. , Dubois, B. , Holloway, R. , Jankovic, J. , Kulisevsky, J. , Lang, A. E. , Lees, A. , Leurgans, S. , LeWitt, P. A. , Nyenhuis, D. , Olanow, C. W. , … Movement Disorder Society UPDR…	This scale supervises the course of PD and the degree of disability. It explores four areas of the disease: · Part I: non-motor experiences of daily life · Part II: motor experiences of daily life · Part III: motor examination · Part IV: motor complications
Hoehn-Yahr scale(Hoehn and Yahr 2001)	This scale measures the symptoms of PD and the level of disability, it considers stages 1 (less affected) to 5 (greatest disability).
Cognitive assessment
Montreal Cognitive Assessment (MoCA;(Nasreddine et al. 2005)	Neuropsychological instrument that measures cognitive function. It detects mild cognitive impairment through the screening of seven domains: attention, concentration, executive functions, memory, language, visuoconstructive, calculation and orientation.
Creyos (Initially called Cambridge Brain Sciences)	Neuropsychological computerized battery which measures four cognitive domains (memory, reasoning, verbal ability and concentration). Tasks: Spatial Span, Token Search, Paired Associates, Polygons, Spatial Planning, Grammatical Reasoning, Feature Match, Double Trouble.
Cognitive Reserve Index Questionnaire (CRIq; Nucci, Mapelli, and Mondini 2012)	This questionnaire estimates an individual's cognitive reserve through collecting information about the entire adult life. It focuses on three areas: schooling, jobs and leisure activities.
Mental health assessment
State-Trait Anxiety Inventory (STAI;Díaz-Guerrero and Spielberger 1975)	It is a self-evaluating inventory that detects the state and trait anxiety symptomatology.
State-Trait Depression Inventory (ST-DEP;Martín-Carbonell et al. 2012)	It is a self-evaluating inventory that identifies the state and trait depression symptomatology.
Parkinson Anxiety Scale (PAS;Leentjens et al. 2014)	This scale, specifically for PD patients, measures the persistent, episodic anxiety and avoidance behavior.
Symptom Checklist-90-R (SCL-90-R;(Derogatis, Rickels, and Rock 1976)	This instrument assesses the state of mental health, through nine scales: somatization, obsessive-compulsiveness, interpersonal sensitivity, depression, anxiety, hostility, phobic anxiety, paranoid ideation, and psychoticism.

### Sheet: SupplementaryTable 2
Supplementary Table 2. Frequency of 141 selected SNPs in the MEX-PD cohort per PD cases and control groups
SNP	CHROM	POS	Frequency in PD cases	Frequency in controls
chr1:226728377:T:C	1	226728377	0.2315	0.3075
chr1:11796321:G:A	1	11796321	0.5324	0.4439
chr1:205768611:G:A	1	205768611	0.1759	0.1337
chr1:232528865:C:T	1	232528865	0.1574	0.2005
chr1:154319482:C:T	1	154319482	0.2269	0.1845
chr1:171750629:C:T	1	171750629	0.1528	0.1364
chr1:161499264:G:C	1	161499264	0.4352	0.4332
chr2:95335195:A:T	2	95335195	0.4537	0.4412
chr2:134707046:A:G	2	134707046	0.4444	0.508
chr2:168253884:C:T	2	168253884	0.2222	0.2353
chr2:101780501:T:A	2	101780501	0.25	0.2567
chr2:23493673:A:G	2	23493673	0.4306	0.4759
chr2:165277122:C:T	2	165277122	0.463	0.4599
chr2:101796654:T:C	2	101796654	0.2593	0.2567
chr3:122478045:C:T	3	122478045	0.2083	0.08289
chr3:196630255:A:T	3	196630255	0.125	0.08021
chr3:183042285:T:G	3	183042285	0.3796	0.3636
chr3:18320267:A:C	3	18320267	0.009259	0.008021
chr3:161359842:A:G	3	161359842	0.3333	0.4011
chr3:23951314:A:G	3	23951314	0.02315	0.01337
chr3:151391177:T:A	3	151391177	0.287	0.2941
chr3:28664199:T:C	3	28664199	0.1944	0.2086
chr3:159991864:T:C	3	159991864	0.3657	0.369
chr3:48711556:G:T	3	48711556	0.1667	0.1791
chr3:87471707:G:C	3	87471707	0.05556	0.03209
chr4:76226816:A:G	4	76226816	0.4167	0.484
chr4:958159:T:C	4	958159	0.09722	0.05882
chr4:89704960:G:A	4	89704960	0.4167	0.4733
chr4:76189212:C:G	4	76189212	0.5509	0.4225
chr4:113447909:C:T	4	113447909	0.1435	0.07754
chr4:15735478:C:A	4	15735478	0.4074	0.4519
chr4:15735725:G:A	4	15735725	0.4074	0.4519
chr4:113439216:T:C	4	113439216	0.07407	0.03209
chr4:17967188:T:A	4	17967188	0.1204	0.1604
chr4:89722606:C:G	4	89722606	0.3657	0.4144
chr4:169662006:G:A	4	169662006	0.1435	0.1471
chr4:89761420:A:G	4	89761420	0.2454	0.2594
chr4:76276901:C:T	4	76276901	0.1944	0.2219
chr4:76277833:C:T	4	76277833	0.1944	0.2219
chr4:900467:A:G	4	900467	0.1944	0.1417
chr4:950422:A:C	4	950422	0.05093	0.0508
chr4:89898810:T:C	4	89898810	0.338	0.3289
chr4:155679045:C:T	4	155679045	0.1204	0.1203
chr4:931588:C:T	4	931588	0.05093	0.04813
chr4:89823842:C:T	4	89823842	0.4259	0.4305
chr5:60842132:A:G	5	60842132	0.07407	0.09091
chr5:60978096:C:A	5	60978096	0.07407	0.08824
chr5:4699328:C:T	5	4699328	0.01852	0.02941
chr5:134863415:C:A	5	134863415	0.2407	0.2647
chr5:76303383:C:T	5	76303383	0.1713	0.1818
chr5:103030090:G:C	5	103030090	0.1759	0.2005
chr6:71778059:C:T	6	71778059	0.213	0.09626
chr6:132889222:T:C	6	132889222	0.1991	0.1417
chr6:27713436:G:A	6	27713436	0.2685	0.1979
chr6:32689766:G:T	6	32689766	0.3194	0.2326
chr6:27771022:G:A	6	27771022	0.2037	0.1524
chr6:32700073:C:G	6	32700073	0.1991	0.2487
chr6:32604184:T:C	6	32604184	0.2176	0.2701
chr6:30140906:C:T	6	30140906	0.2685	0.2487
chr6:111922088:A:G	6	111922088	0.1991	0.1845
chr6:30159546:G:A	6	30159546	0.2222	0.2032
chr6:30152491:C:T	6	30152491	0.2639	0.2513
chr6:32408571:G:A	6	32408571	0.2685	0.2834
chr6:32396067:C:T	6	32396067	0.3241	0.3422
chr6:30153683:C:T	6	30153683	0.3333	0.3021
chr6:32218019:C:T	6	32218019	0	0.0107
chr7:17673826:T:C	7	17673826	0.1713	0.1417
chr7:23260430:A:C	7	23260430	0.2778	0.2594
chr7:66544864:T:A	7	66544864	0.09722	0.1043
chr8:16840084:G:T	8	16840084	0.3194	0.3556
chr8:129889663:T:C	8	129889663	0.2824	0.2995
chr8:11854934:A:C	8	11854934	0.1435	0.115
chr8:22668467:T:C	8	22668467	0.2593	0.2353
chr9:105296281:T:A	9	105296281	0.1898	0.1417
chr9:17727067:A:G	9	17727067	0.3056	0.2807
chr9:34046393:C:T	9	34046393	0.1157	0.1283
chr9:84627637:C:T	9	84627637	0.0787	0.06952
chr10:33942102:C:T	10	33942102	0.4769	0.3476
chr10:35246767:A:G	10	35246767	0.2778	0.2326
chr10:119950976:C:T	10	119950976	0.01389	0.002674
chr10:15515407:C:T	10	15515407	0.2685	0.3476
chr10:15527599:C:A	10	15527599	0.2731	0.3503
chr10:119776815:G:A	10	119776815	0.009259	0.002674
chr10:102255522:A:G	10	102255522	0.1944	0.1952
chr10:111196297:G:A	10	111196297	0.4074	0.3503
chr11:8882396:A:G	11	8882396	0.05093	0.05615
chr11:83776234:C:A	11	83776234	0.3426	0.3021
chr11:107127349:G:C	11	107127349	0.0787	0.08556
chr11:10537230:A:G	11	10537230	0.1019	0.09893
chr11:133895472:T:C	11	133895472	0.4907	0.4706
chr11:133917106:G:T	11	133917106	0.1435	0.1444
chr12:132487182:G:A	12	132487182	0.2222	0.2219
chr12:46025303:C:T	12	46025303	0.2824	0.2861
chr12:122842051:G:T	12	122842051	0.3657	0.3235
chr12:40220632:C:T	12	40220632	0.3102	0.2861
chr12:122819039:A:G	12	122819039	0.5139	0.4385
chr12:12677103:A:C	12	12677103	0.06481	0.04545
chr12:20812884:A:G	12	20812884	0.01852	0.008021
chr12:40227006:C:G	12	40227006	0.3704	0.4037
chr12:40340400:G:A	12	40340400	0.00463	0
chr13:49353596:T:C	13	49353596	0.3056	0.3556
chr13:97212767:T:C	13	97212767	0.1574	0.1551
chr14:54882151:C:T	14	54882151	0.3611	0.3797
chr14:74906331:A:C	14	74906331	0.287	0.2807
chr14:87997920:G:T	14	87997920	0.4352	0.4358
chr14:88006268:C:T	14	88006268	0.4352	0.4358
chr15:61701935:G:A	15	61701935	0.2546	0.2166
chr15:61705186:T:C	15	61705186	0.1296	0.1497
chr16:52565276:C:T	16	52565276	0.3611	0.3048
chr16:52935514:G:A	16	52935514	0.06944	0.09091
chr16:31110472:G:A	16	31110472	0.4491	0.492
chr16:28933075:C:G	16	28933075	0.3889	0.4679
chr16:19268142:T:G	16	19268142	0.2315	0.1952
chr16:30966478:G:A	16	30966478	0.412	0.4198
chr16:30154404:T:C	16	30154404	0.2222	0.2273
chr16:19266171:A:T	16	19266171	0.2315	0.2059
chr17:45666837:C:T	17	45666837	0.1204	0.08021
chr17:45299081:C:T	17	45299081	0.5093	0.4519
chr17:45720942:G:A	17	45720942	0.04167	0.0508
chr17:22180454:A:G	17	22180454	0.1806	0.1176
chr17:17811787:G:A	17	17811787	0.4954	0.4011
chr17:45974480:A:G	17	45974480	0.162	0.1257
chr17:7452302:A:C	17	7452302	0.3333	0.3743
chr17:46751565:G:A	17	46751565	0.1481	0.1257
chr17:46788073:T:G	17	46788073	0.4722	0.4786
chr17:61840005:C:T	17	61840005	0.1759	0.2005
chr17:78429399:A:T	17	78429399	0.1019	0.07219
chr17:44216969:A:C	17	44216969	0.4259	0.4385
chr17:46053939:T:C	17	46053939	0.3241	0.3021
chr17:46710944:G:A	17	46710944	0.4907	0.4332
chr17:45641777:A:G	17	45641777	0.1806	0.1551
chr17:42588995:T:C	17	42588995	0.2222	0.2086
chr18:51157219:T:G	18	51157219	0.3796	0.2861
chr18:43093415:A:G	18	43093415	0.375	0.3717
chr18:33724354:G:T	18	33724354	0.2731	0.2513
chr19:44908822:C:T	19	44908822	0.03241	0.01604
chr19:44908684:T:C	19	44908684	0.09722	0.08824
chr19:45824675:C:T	19	45824675	0.5046	0.4572
chr19:45801327:G:T	19	45801327	0.5093	0.4759
chr20:6025395:C:T	20	6025395	0.06019	0.02941
chr20:3172857:G:A	20	3172857	0.3148	0.3396

### Sheet: SupplementaryTable 3
Supplementary Table 3. Association alaysis results of 141 selected SNPs in the MEX-PD cohort
SNP	CHROM	POS	REF	ALT	TEST	OBS_CT	OR	LOG(OR)_SE	L95	U95	Z_STAT	P
chr1:11796321:G:A	1	11796321	G	A	ADD	294	1.45389	0.190477	1.00092	2.11187	1.96479	0.049439
chr1:154319482:C:T	1	154319482	C	T	ADD	294	1.06427	0.243529	0.660324	1.71531	0.255758	0.798138
chr1:161499264:G:C	1	161499264	G	C	ADD	294	0.973319	0.186834	0.674873	1.40375	-0.144746	0.884911
chr1:171750629:C:T	1	171750629	C	T	ADD	294	1.06154	0.266719	0.629368	1.79047	0.223908	0.822829
chr1:205768611:G:A	1	205768611	G	A	ADD	294	1.50395	0.25093	0.91969	2.45938	1.62633	0.103879
chr1:226728377:T:C	1	226728377	T	C	ADD	294	0.604593	0.223823	0.389892	0.937523	-2.2482	0.0245634
chr1:232528865:C:T	1	232528865	C	T	ADD	294	0.760323	0.252994	0.463073	1.24838	-1.08308	0.278775
chr2:23493673:A:G	2	23493673	A	G	ADD	294	1.12615	0.196333	0.76644	1.65469	0.605129	0.545093
chr2:95335195:A:T	2	95335195	A	T	ADD	294	1.23	0.204989	0.823033	1.83819	1.00987	0.312559
chr2:101780501:T:A	2	101780501	T	A	ADD	294	0.853595	0.221859	0.552592	1.31856	-0.71351	0.47553
chr2:101796654:T:C	2	101796654	T	C	ADD	294	0.906825	0.220957	0.588091	1.39831	-0.442648	0.65802
chr2:134707046:A:G	2	134707046	A	G	ADD	294	0.826947	0.193295	0.566167	1.20784	-0.983031	0.325592
chr2:165277122:C:T	2	165277122	C	T	ADD	294	0.911506	0.192497	0.625037	1.32927	-0.481343	0.630273
chr2:168253884:C:T	2	168253884	C	T	ADD	294	0.796479	0.234407	0.503092	1.26096	-0.97077	0.331663
chr3:18320267:A:C	3	18320267	A	C	ADD	294	2.87032	0.999234	0.404931	20.346	1.05523	0.291319
chr3:23951314:A:G	3	23951314	A	G	ADD	294	1.75782	0.691224	0.453528	6.81312	0.816054	0.41447
chr3:28664199:T:C	3	28664199	T	C	ADD	294	0.820035	0.252297	0.500123	1.34458	-0.786409	0.431628
chr3:48711556:G:T	3	48711556	G	T	ADD	294	0.875032	0.256875	0.528897	1.44769	-0.519689	0.60328
chr3:87471707:G:C	3	87471707	G	C	ADD	294	1.27899	0.481014	0.498228	3.28329	0.511573	0.60895
chr3:122478045:C:T	3	122478045	C	T	ADD	294	2.30701	0.299346	1.28305	4.14813	2.79259	0.00522887
chr3:151391177:T:A	3	151391177	T	A	ADD	294	0.847877	0.206695	0.56545	1.27137	-0.798374	0.424653
chr3:159991864:T:C	3	159991864	T	C	ADD	294	1.13363	0.204122	0.759843	1.69131	0.614479	0.538899
chr3:161359842:A:G	3	161359842	A	G	ADD	294	0.817706	0.20328	0.548991	1.21795	-0.990029	0.32216
chr3:183042285:T:G	3	183042285	T	G	ADD	294	1.30042	0.198802	0.88077	1.92001	1.32134	0.186387
chr3:196630255:A:T	3	196630255	A	T	ADD	294	1.50622	0.309985	0.820407	2.76534	1.32137	0.186379
chr4:900467:A:G	4	900467	A	G	ADD	294	1.31248	0.265492	0.78002	2.20841	1.02421	0.305737
chr4:931588:C:T	4	931588	C	T	ADD	294	1.17073	0.459292	0.47589	2.88009	0.343194	0.731452
chr4:950422:A:C	4	950422	A	C	ADD	294	1.22167	0.461703	0.494257	3.01966	0.433659	0.664536
chr4:958159:T:C	4	958159	T	C	ADD	294	2.07216	0.35242	1.03859	4.13433	2.0674	0.0386968
chr4:15735478:C:A	4	15735478	C	A	ADD	294	0.700697	0.207496	0.466562	1.05233	-1.71415	0.0865006
chr4:15735725:G:A	4	15735725	G	A	ADD	294	0.700697	0.207496	0.466562	1.05233	-1.71415	0.0865006
chr4:17967188:T:A	4	17967188	T	A	ADD	294	0.655805	0.27892	0.379628	1.1329	-1.51259	0.130384
chr4:76189212:C:G	4	76189212	C	G	ADD	294	1.42576	0.194163	0.974483	2.08602	1.82684	0.0677245
chr4:76226816:A:G	4	76226816	A	G	ADD	294	0.605011	0.20862	0.401963	0.910627	-2.40873	0.016008
chr4:76276901:C:T	4	76276901	C	T	ADD	294	0.769341	0.23106	0.489148	1.21003	-1.13486	0.256434
chr4:76277833:C:T	4	76277833	C	T	ADD	294	0.769341	0.23106	0.489148	1.21003	-1.13486	0.256434
chr4:89704960:G:A	4	89704960	G	A	ADD	294	0.702298	0.192465	0.481609	1.02411	-1.83617	0.0663323
chr4:89722606:C:G	4	89722606	C	G	ADD	294	0.78314	0.194126	0.535303	1.14572	-1.25921	0.207956
chr4:89761420:A:G	4	89761420	A	G	ADD	294	0.777571	0.212925	0.512269	1.18027	-1.18155	0.237386
chr4:89823842:C:T	4	89823842	C	T	ADD	294	1.04341	0.193315	0.714338	1.52407	0.219802	0.826025
chr4:89898810:T:C	4	89898810	T	C	ADD	294	1.08065	0.201852	0.727557	1.60509	0.384238	0.700802
chr4:113439216:T:C	4	113439216	T	C	ADD	294	2.01603	0.456274	0.824356	4.93035	1.53664	0.124382
chr4:113447909:C:T	4	113447909	C	T	ADD	294	1.76029	0.313136	0.952891	3.25182	1.80586	0.0709401
chr4:155679045:C:T	4	155679045	C	T	ADD	294	0.9025	0.291035	0.510174	1.59653	-0.352489	0.724472
chr4:169662006:G:A	4	169662006	G	A	ADD	294	0.70265	0.289581	0.398334	1.23945	-1.21865	0.222978
chr5:4699328:C:T	5	4699328	C	T	ADD	294	0.530534	0.597364	0.164527	1.71077	-1.06111	0.288638
chr5:60842132:A:G	5	60842132	A	G	ADD	294	0.618389	0.354911	0.308433	1.23983	-1.35425	0.175658
chr5:60978096:C:A	5	60978096	C	A	ADD	294	0.62625	0.355561	0.311956	1.25719	-1.31625	0.188091
chr5:76303383:C:T	5	76303383	C	T	ADD	294	1.08364	0.258897	0.652399	1.79995	0.310276	0.756351
chr5:103030090:G:C	5	103030090	G	C	ADD	294	0.932224	0.249732	0.57141	1.52087	-0.281029	0.778688
chr5:134863415:C:A	5	134863415	C	A	ADD	294	0.924872	0.234854	0.583678	1.46551	-0.332546	0.739477
chr6:27713436:G:A	6	27713436	G	A	ADD	294	1.4516	0.218794	0.945382	2.22886	1.70326	0.0885199
chr6:27771022:G:A	6	27771022	G	A	ADD	294	1.38125	0.265761	0.820456	2.32535	1.21533	0.22424
chr6:30140906:C:T	6	30140906	C	T	ADD	294	0.937867	0.213318	0.617398	1.42468	-0.300713	0.763634
chr6:30152491:C:T	6	30152491	C	T	ADD	294	0.977858	0.213705	0.643235	1.48656	-0.104772	0.916556
chr6:30153683:C:T	6	30153683	C	T	ADD	294	0.998262	0.199329	0.675423	1.47541	-0.00872472	0.993039
chr6:30159546:G:A	6	30159546	G	A	ADD	294	0.973453	0.223126	0.628622	1.50744	-0.120586	0.904019
chr6:32218019:C:T	6	32218019	C	T	ADD	294	NA	NA	NA	NA	NA	NA
chr6:32396067:C:T	6	32396067	C	T	ADD	294	0.994176	0.200402	0.671244	1.47247	-0.0291457	0.976748
chr6:32408571:G:A	6	32408571	G	A	ADD	294	1.01521	0.212259	0.669698	1.53897	0.0710997	0.943318
chr6:32604184:T:C	6	32604184	T	C	ADD	294	0.877426	0.228505	0.560669	1.37314	-0.572256	0.567149
chr6:32689766:G:T	6	32689766	G	T	ADD	294	1.33682	0.206507	0.891856	2.0038	1.40574	0.159801
chr6:32700073:C:G	6	32700073	C	G	ADD	294	0.857113	0.23554	0.540189	1.35997	-0.654606	0.512721
chr6:71778059:C:T	6	71778059	C	T	ADD	294	1.98014	0.274665	1.15585	3.39228	2.48727	0.0128727
chr6:111922088:A:G	6	111922088	A	G	ADD	294	1.07259	0.247404	0.660455	1.74191	0.283249	0.776986
chr6:132889222:T:C	6	132889222	T	C	ADD	294	1.8319	0.26638	1.08682	3.08777	2.27252	0.0230551
chr7:17673826:T:C	7	17673826	T	C	ADD	294	0.846458	0.286929	0.48236	1.48539	-0.580963	0.561266
chr7:23260430:A:C	7	23260430	A	C	ADD	294	0.897862	0.215189	0.588899	1.36892	-0.50067	0.616603
chr7:66544864:T:A	7	66544864	T	A	ADD	294	0.921422	0.315304	0.496674	1.70941	-0.25955	0.795211
chr8:11854934:A:C	8	11854934	A	C	ADD	294	1.0879	0.279515	0.629022	1.88154	0.301415	0.763098
chr8:16840084:G:T	8	16840084	G	T	ADD	294	0.880988	0.206959	0.587228	1.3217	-0.612253	0.54037
chr8:22668467:T:C	8	22668467	T	C	ADD	294	0.97848	0.218536	0.637578	1.50166	-0.0995479	0.920703
chr8:129889663:T:C	8	129889663	T	C	ADD	294	0.89975	0.209205	0.597099	1.35581	-0.50495	0.613594
chr9:17727067:A:G	9	17727067	A	G	ADD	294	1.17665	0.210479	0.778909	1.77749	0.772856	0.439608
chr9:34046393:C:T	9	34046393	C	T	ADD	294	0.82521	0.285062	0.471976	1.44281	-0.673948	0.500344
chr9:84627637:C:T	9	84627637	C	T	ADD	294	1.18952	0.385751	0.558496	2.53352	0.449902	0.652781
chr9:105296281:T:A	9	105296281	T	A	ADD	294	1.5711	0.254919	0.953272	2.58935	1.77224	0.0763554
chr10:15515407:C:T	10	15515407	C	T	ADD	294	0.773136	0.212126	0.510145	1.1717	-1.21296	0.225145
chr10:15527599:C:A	10	15527599	C	A	ADD	294	0.782777	0.20801	0.520691	1.17678	-1.17738	0.239043
chr10:33942102:C:T	10	33942102	C	T	ADD	294	1.56759	0.200929	1.05731	2.32415	2.23731	0.0252659
chr10:35246767:A:G	10	35246767	A	G	ADD	294	1.37989	0.227534	0.88342	2.15537	1.41519	0.157013
chr10:102255522:A:G	10	102255522	A	G	ADD	294	0.865135	0.249848	0.530168	1.41174	-0.579832	0.562028
chr10:111196297:G:A	10	111196297	G	A	ADD	294	1.11398	0.205202	0.745091	1.66551	0.526019	0.598875
chr10:119776815:G:A	10	119776815	G	A	ADD	294	4.52114	1.34677	0.322754	63.3321	1.12028	0.262594
chr10:119950976:C:T	10	119950976	C	T	ADD	294	5.18171	1.28497	0.417545	64.3048	1.28029	0.200443
chr11:8882396:A:G	11	8882396	A	G	ADD	294	0.452442	0.412721	0.20149	1.01595	-1.92163	0.0546525
chr11:10537230:A:G	11	10537230	A	G	ADD	294	0.91589	0.296114	0.512614	1.63642	-0.296707	0.76669
chr11:83776234:C:A	11	83776234	C	A	ADD	294	1.24114	0.207395	0.826578	1.86361	1.04162	0.297589
chr11:107127349:G:C	11	107127349	G	C	ADD	294	0.806639	0.346921	0.408676	1.59213	-0.61939	0.53566
chr11:133895472:T:C	11	133895472	T	C	ADD	294	1.05137	0.187104	0.728608	1.51712	0.26775	0.788892
chr11:133917106:G:T	11	133917106	G	T	ADD	294	0.973214	0.280327	0.561816	1.68587	-0.0968555	0.922841
chr12:12677103:A:C	12	12677103	A	C	ADD	294	1.55621	0.421573	0.681122	3.55559	1.04905	0.294153
chr12:20812884:A:G	12	20812884	A	G	ADD	294	2.50841	0.88936	0.438908	14.3358	1.03406	0.30111
chr12:40220632:C:T	12	40220632	C	T	ADD	294	1.28168	0.208399	0.851901	1.92827	1.19084	0.233717
chr12:40227006:C:G	12	40227006	C	G	ADD	294	0.871916	0.194341	0.595732	1.27614	-0.705268	0.480644
chr12:40340400:G:A	12	40340400	G	A	ADD	294	NA	NA	NA	NA	NA	NA
chr12:46025303:C:T	12	46025303	C	T	ADD	294	0.761352	0.216852	0.497738	1.16458	-1.25735	0.208626
chr12:122819039:A:G	12	122819039	A	G	ADD	294	1.2521	0.189099	0.864324	1.81384	1.1889	0.234478
chr12:122842051:G:T	12	122842051	G	T	ADD	294	1.27232	0.197432	0.864054	1.87349	1.21986	0.222517
chr12:132487182:G:A	12	132487182	G	A	ADD	294	0.698722	0.255266	0.423664	1.15236	-1.40443	0.160191
chr13:49353596:T:C	13	49353596	T	C	ADD	294	0.846602	0.209827	0.561145	1.27727	-0.793629	0.427412
chr13:97212767:T:C	13	97212767	T	C	ADD	294	0.919354	0.255686	0.556984	1.51748	-0.328855	0.742265
chr14:54882151:C:T	14	54882151	C	T	ADD	294	0.765526	0.2038	0.513435	1.14139	-1.31105	0.189842
chr14:74906331:A:C	14	74906331	A	C	ADD	294	1.18879	0.21443	0.780874	1.80979	0.80648	0.419966
chr14:87997920:G:T	14	87997920	G	T	ADD	294	0.868686	0.20061	0.586277	1.28713	-0.701726	0.48285
chr14:88006268:C:T	14	88006268	C	T	ADD	294	0.868686	0.20061	0.586277	1.28713	-0.701726	0.48285
chr15:61701935:G:A	15	61701935	G	A	ADD	294	1.34349	0.220596	0.87189	2.07017	1.3385	0.180733
chr15:61705186:T:C	15	61705186	T	C	ADD	294	0.915952	0.269813	0.539769	1.55431	-0.325377	0.744896
chr16:19266171:A:T	16	19266171	A	T	ADD	294	1.01219	0.22902	0.646127	1.58563	0.0528908	0.957819
chr16:19268142:T:G	16	19268142	T	G	ADD	294	1.07291	0.231123	0.682074	1.6877	0.304494	0.760752
chr16:28933075:C:G	16	28933075	C	G	ADD	294	0.934747	0.209579	0.619869	1.40957	-0.321977	0.74747
chr16:30154404:T:C	16	30154404	T	C	ADD	294	0.963973	0.227277	0.617457	1.50495	-0.161442	0.871746
chr16:30966478:G:A	16	30966478	G	A	ADD	294	1.05826	0.203759	0.709824	1.57772	0.277887	0.781099
chr16:31110472:G:A	16	31110472	G	A	ADD	294	0.852466	0.197611	0.578723	1.25569	-0.807758	0.41923
chr16:52565276:C:T	16	52565276	C	T	ADD	294	1.65958	0.216045	1.08668	2.53452	2.34472	0.0190416
chr16:52935514:G:A	16	52935514	G	A	ADD	294	0.650847	0.373407	0.313065	1.35308	-1.15017	0.250075
chr17:7452302:A:C	17	7452302	A	C	ADD	294	0.861738	0.198004	0.584566	1.27033	-0.751517	0.452342
chr17:17811787:G:A	17	17811787	G	A	ADD	294	1.18736	0.193001	0.81339	1.73326	0.889788	0.37358
chr17:22180454:A:G	17	22180454	A	G	ADD	294	1.36221	0.288739	0.773518	2.39895	1.07056	0.284368
chr17:42588995:T:C	17	42588995	T	C	ADD	294	1.00823	0.24901	0.618875	1.64255	0.0329247	0.973735
chr17:44216969:A:C	17	44216969	A	C	ADD	294	0.940196	0.195202	0.641301	1.3784	-0.315913	0.752069
chr17:45299081:C:T	17	45299081	C	T	ADD	294	1.33749	0.188636	0.924105	1.93578	1.54154	0.123185
chr17:45641777:A:G	17	45641777	A	G	ADD	294	1.01742	0.246063	0.628135	1.64798	0.0701991	0.944035
chr17:45666837:C:T	17	45666837	C	T	ADD	294	1.63904	0.315354	0.883402	3.04102	1.56683	0.117153
chr17:45720942:G:A	17	45720942	G	A	ADD	294	0.580183	0.456274	0.237237	1.41888	-1.19317	0.232803
chr17:45974480:A:G	17	45974480	A	G	ADD	294	1.22795	0.267635	0.726726	2.07488	0.76727	0.442921
chr17:46053939:T:C	17	46053939	T	C	ADD	294	1.06228	0.208148	0.706419	1.5974	0.290253	0.771623
chr17:46710944:G:A	17	46710944	G	A	ADD	294	1.05248	0.193843	0.719805	1.53891	0.263874	0.791877
chr17:46751565:G:A	17	46751565	G	A	ADD	294	1.19601	0.277752	0.693926	2.06139	0.644439	0.519291
chr17:46788073:T:G	17	46788073	T	G	ADD	294	0.89565	0.200666	0.60441	1.32723	-0.549199	0.582869
chr17:61840005:C:T	17	61840005	C	T	ADD	294	0.880984	0.233793	0.557139	1.39307	-0.542002	0.587817
chr17:78429399:A:T	17	78429399	A	T	ADD	294	1.12913	0.360929	0.556573	2.2907	0.336495	0.736498
chr18:33724354:G:T	18	33724354	G	T	ADD	294	1.07025	0.224289	0.689556	1.66111	0.302689	0.762127
chr18:43093415:A:G	18	43093415	A	G	ADD	294	1.19023	0.22006	0.773243	1.83209	0.791367	0.42873
chr18:51157219:T:G	18	51157219	T	G	ADD	294	1.52043	0.22473	0.978763	2.36188	1.86445	0.0622592
chr19:44908684:T:C	19	44908684	T	C	ADD	294	1.09139	0.33436	0.566726	2.10179	0.261556	0.793664
chr19:44908822:C:T	19	44908822	C	T	ADD	294	2.26707	0.662381	0.618937	8.30396	1.23568	0.216578
chr19:45801327:G:T	19	45801327	G	T	ADD	294	0.96405	0.198767	0.652994	1.42328	-0.184195	0.85386
chr19:45824675:C:T	19	45824675	C	T	ADD	294	1.05087	0.199156	0.711258	1.55264	0.249144	0.80325
chr20:3172857:G:A	20	3172857	G	A	ADD	294	0.81752	0.20521	0.546793	1.22229	-0.981818	0.32619
chr20:6025395:C:T	20	6025395	C	T	ADD	294	1.75454	0.496031	0.663653	4.6386	1.13341	0.257041
							0.452442
							5.18171

### Sheet: Summary Table 4
Supplementary Table 4. Frequency of 11 selected SNPs in the GP2 cohort in AMR, AFR and EUR ancestry groups
COHORT	ANCESTRY GROUP	SNP	CHROM	POS	Frequency in PD cases	Frequency in controls
GP2	AFR	chr1:11796321:G:A	1	11796321	0.05645	0.07997
GP2	AMR	chr1:11796321:G:A	1	11796321	0.4021	0.3454
GP2	EUR	chr1:11796321:G:A	1	11796321	0.2972	0.307
GP2	AFR	chr1:226728377:T:C	1	226728377	0.2223	0.2481
GP2	AMR	chr1:226728377:T:C	1	226728377	0.2628	0.3431
GP2	EUR	chr1:226728377:T:C	1	226728377	0.2662	0.2821
GP2	AFR	chr3:122478045:C:T	3	122478045	0.0973	0.09184
GP2	AMR	chr3:122478045:C:T	3	122478045	0.146	0.227
GP2	EUR	chr3:122478045:C:T	3	122478045	0.1648	0.1625
GP2	AFR	chr4:958159:T:C	4	958159	0.009209	0.006534
GP2	AMR	chr4:958159:T:C	4	958159	0.1019	0.1126
GP2	EUR	chr4:958159:T:C	4	958159	0.2113	0.1802
GP2	AFR	chr4:76226816:A:G	4	76226816	0.2595	0.2595
GP2	AMR	chr4:76226816:A:G	4	76226816	0.4314	0.4118
GP2	EUR	chr4:76226816:A:G	4	76226816	0.3032	0.2781
GP2	AFR	chr6:32218019:C:T	6	32218019	0.0005382	0.001545
GP2	AMR	chr6:32218019:C:T	6	32218019	0.01279	0.01961
GP2	EUR	chr6:32218019:C:T	6	32218019	0.03998	0.03536
GP2	AFR	chr6:71778059:C:T	6	71778059	0.4403	0.4159
GP2	AMR	chr6:71778059:C:T	6	71778059	0.2151	0.2451
GP2	EUR	chr6:71778059:C:T	6	71778059	0.2872	0.2776
GP2	AFR	chr6:132889222:T:C	6	132889222	0.0005382	0.002163
GP2	AMR	chr6:132889222:T:C	6	132889222	0.1163	0.0915
GP2	EUR	chr6:132889222:T:C	6	132889222	0.03472	0.02794
GP2	AFR	chr10:33942102:C:T	10	33942102	0.4982	0.4714
GP2	AMR	chr10:33942102:C:T	10	33942102	0.4719	0.4636
GP2	EUR	chr10:33942102:C:T	10	33942102	0.3844	0.3904
GP2	AFR	Not available	-	-	-	-
GP2	AMR	chr12:40340400:G:A	12	40340400	0.01395	0.003268
GP2	EUR	chr12:40340400:G:A	12	40340400	0.003378	9.63e-05
GP2	AFR	chr16:52565276:C:T	16	52565276	0.02637	0.03554
GP2	AMR	chr16:52565276:C:T	16	52565276	0.3384	0.3072
GP2	EUR	chr16:52565276:C:T	16	52565276	0.2565	0.2342

### Sheet: Supplementary Table 5
Supplementary Table 5. Association analysis results of 9 selected SNPs in the GP2 cohort for the AMR population
CHROM	POS	SNP	REF	ALT	A1	TEST	OBS_CT	OR	LOG(OR)_SE	L95	U95	Z_STAT	P
1	11796321	chr1:11796321:G:A	G	A	A	ADD	429	1.16604	0.176778	0.824592	1.64887	0.868957	0.38
1	226728377	chr1:226728377:T:C	T	C	C	ADD	429	0.687634	0.182065	0.481264	0.982499	-2.05694	0.039692
3	122478045	chr3:122478045:C:T	C	T	T	ADD	434	0.5988	0.2301	0.3814	0.9401	-2.2282	0.0259
4	958159	chr4:958159:T:C	T	C	C	ADD	429	1.41148	0.288375	0.802064	2.48393	1.1951	0.232047
4	76226816	chr4:76226816:A:G	A	G	G	ADD	429	0.85516	0.184043	0.596196	1.22661	-0.85016	0.395234
6	71778059	chr6:71778059:C:T	C	T	T	ADD	429	0.840929	0.205211	0.562449	1.25729	-0.84424	0.398535
6	132889222	chr6:132889222:T:C	T	C	C	ADD	429	0.935608	0.263611	0.558095	1.56849	-0.25249	0.800665
10	33942102	chr10:33942102:C:T	C	T	C	ADD	429	1.18417	0.179425	0.833077	1.68322	0.942109	0.346137
16	52565276	chr16:52565276:C:T	C	T	T	ADD	429	1.22579	0.188875	0.846534	1.77495	1.07787	0.281092
